# Dose-Response Relationships between Physical Exercises and Mental Health during Early Adolescence: an Investigation of the Underlying Neural and Genetic Mechanisms from the ABCD Study

**DOI:** 10.1101/2023.09.20.23295830

**Authors:** Gechang Yu, Xinran Wu, Zhaowen Liu, Mai Shi, Huaxin Fan, Yu Liu, Nanyu Kuang, Songjun Peng, Zhengxu Lian, Jingyang Chen, Senyou Yang, Chuiguo Huang, Hongjiang Wu, Baoqi Fan, Jianfeng Feng, Wei Cheng, Barbara J. Sahakian, Trevor W. Robbins, Benjamin Becker, Jie Zhang

## Abstract

Adolescence is a critical developmental with increased vulnerability to mental disorders. While the positive impact of physical exercise on adult mental health is well-established, dose-response relationships and the underlying neural and genetic mechanisms in adolescents remain elusive. Leveraging data from >11,000 pre-adolescents (9-10 years, ABCD Study) we examined associations between seven different measures of exercise dosage across 15 exercises and psychopathology, and the roles of brain function and structure and psychiatric genetic risks. Five specific exercises (basketball, baseball/softball, soccer, football, and skiing) were associated with better mental health while the beneficial effects varied with exercise types, dosage measures and dimensions of psychopathology. Interestingly, more exercise does not always translate to better mental health whilst earlier initiation was consistently advantageous. Communication between attention and default-mode brain networks mediated the beneficial effect of playing football. Crucially, exercise mitigates the detrimental effects of psychiatric genetic risks on mental health. We offer a nuanced understanding of exercise effects on adolescent mental health to promote personalized exercise-based interventions in youth.
