## Supplemental Tables for "Dose-Response Relationships between Physical Exercises and Mental Health during Early Adolescence: an Investigation of the Underlying Neural and Genetic Mechanisms from the ABCD Study"

### Sheet: S1
Demographics (household income, parental eduation and BMI) of 15 physical exercises and proportion in each subgroup
	Number	Household income (%)					Parental education (%)				BMI (%)
	Total (n=11876)	≤ 24,999 (n=1897)	25,000-49,999 (n=1715)	50,000-100,000 (n=3212)	100,000-199,999 (n=3404)	≥200 000 (n=1287)	≤ High school (n=1725)	Some College (n=3080)	Bachelor (n=3015)	Post Graduate Degree (n=4044)	severely underweight (n=45)	underweight (n=117)	normal weight (n=6885)	overweight (n=2307)	obese (n=2219)
Any	10032 (84.5)	1236 (65.2)	1305 (76.1)	2750 (85.6)	3213 (94.4)	1260 (97.9)	1119 (64.9)	2346 (76.2)	2718 (90.1)	3838 (94.9)	32 (71.1)	96 (82.1)	6008 (87.3)	1934 (83.8)	1728 (77.9)
ballet, dance	2994 (25.2)	312 (16.4)	352 (20.5)	826 (25.7)	1035 (30.4)	396 (30.8)	271 (15.7)	610 (19.8)	851 (28.2)	1261 (31.2)	7 (15.6)	25 (21.4)	1842 (26.8)	578 (25.1)	476 (21.5)
baseball, softball	3220 (27.1)	223 (11.8)	322 (18.8)	914 (28.5)	1212 (35.6)	473 (36.8)	225 (13)	710 (23.1)	972 (32.2)	1311 (32.4)	10 (22.2)	19 (16.2)	1954 (28.4)	645 (28)	522 (23.5)
basketball	3136 (26.4)	382 (20.1)	337 (19.7)	801 (24.9)	1047 (30.8)	483 (37.5)	325 (18.8)	652 (21.2)	852 (28.3)	1305 (32.3)	7 (15.6)	19 (16.2)	1882 (27.3)	606 (26.3)	548 (24.7)
climbing	413 (3.5)	54 (2.8)	40 (2.3)	99 (3.1)	149 (4.4)	56 (4.4)	51 (3)	64 (2.1)	103 (3.4)	195 (4.8)	0 (0)	5 (4.3)	267 (3.9)	72 (3.1)	58 (2.6)
football	1384 (11.7)	271 (14.3)	205 (12)	340 (10.6)	369 (10.8)	149 (11.6)	241 (14)	403 (13.1)	350 (11.6)	389 (9.6)	2 (4.4)	8 (6.8)	756 (11)	278 (12.1)	304 (13.7)
gymnastics	2635 (22.2)	167 (8.8)	244 (14.2)	732 (22.8)	984 (28.9)	450 (35)	143 (8.3)	463 (15)	804 (26.7)	1224 (30.3)	6 (13.3)	29 (24.8)	1788 (26)	474 (20.5)	295 (13.3)
horseback riding, polo	458 (3.9)	34 (1.8)	43 (2.5)	122 (3.8)	153 (4.5)	88 (6.8)	28 (1.6)	97 (3.1)	136 (4.5)	197 (4.9)	3 (6.7)	4 (3.4)	271 (3.9)	94 (4.1)	74 (3.3)
ice/inline skating	687 (5.8)	62 (3.3)	64 (3.7)	180 (5.6)	253 (7.4)	121 (9.4)	49 (2.8)	115 (3.7)	188 (6.2)	335 (8.3)	3 (6.7)	6 (5.1)	447 (6.5)	134 (5.8)	85 (3.8)
martial arts	2076 (17.5)	182 (9.6)	255 (14.9)	569 (17.7)	735 (21.6)	289 (22.5)	126 (7.3)	455 (14.8)	592 (19.6)	898 (22.2)	10 (22.2)	25 (21.4)	1173 (17)	410 (17.8)	417 (18.8)
skateboarding	497 (4.2)	91 (4.8)	75 (4.4)	115 (3.6)	146 (4.3)	51 (4)	75 (4.3)	137 (4.4)	131 (4.3)	154 (3.8)	1 (2.2)	2 (1.7)	296 (4.3)	91 (3.9)	95 (4.3)
skiing, snowboarding	961 (8.1)	15 (0.8)	29 (1.7)	191 (5.9)	425 (12.5)	279 (21.7)	13 (0.8)	69 (2.2)	276 (9.2)	603 (14.9)	2 (4.4)	11 (9.4)	685 (9.9)	164 (7.1)	83 (3.7)
soccer	4868 (41)	388 (20.5)	484 (28.2)	1307 (40.7)	1795 (52.7)	776 (60.3)	344 (19.9)	867 (28.1)	1406 (46.6)	2246 (55.5)	14 (31.1)	48 (41)	3072 (44.6)	910 (39.4)	704 (31.7)
swimming, water polo	3846 (32.4)	378 (19.9)	391 (22.8)	938 (29.2)	1417 (41.6)	627 (48.7)	304 (17.6)	676 (21.9)	1077 (35.7)	1786 (44.2)	7 (15.6)	38 (32.5)	2340 (34)	754 (32.7)	623 (28.1)
tennis	774 (6.5)	33 (1.7)	50 (2.9)	140 (4.4)	285 (8.4)	249 (19.3)	27 (1.6)	70 (2.3)	216 (7.2)	461 (11.4)	1 (2.2)	7 (6)	514 (7.5)	139 (6)	97 (4.4)
running, cross-country	826 (7)	63 (3.3)	73 (4.3)	238 (7.4)	302 (8.9)	132 (10.3)	65 (3.8)	135 (4.4)	212 (7)	414 (10.2)	2 (4.4)	8 (6.8)	577 (8.4)	145 (6.3)	70 (3.2)
Note: The percentage in the bracket is the percentage of the number of each subgroup in the total number of each column.The categories of BMI are defined according to WHO 2007 BMI-for-Age Table，which takes age and sex into consideration.

### Sheet: S2
Demographics (sex, race,household income, parental eduation and BMI) of 15 physical exercises and proportion in each kind of sports
	Number	Sex (%)		Race (%)				Group or individual (%)		Household income ($/year, %)					Parental education (%)				BMI (%)
		Male (n=6196)	Female (n=5682)	White (n=6182)	Black (n=1784)	Hispanic (n=2411)	Asian (n=252)	Organized team/group	Individual	≤ 24,999 (n=1897)	25,000-49,999 (n=1715)	50,000-100,000 (n=3212)	100,000-199,999 (n=3404)	≥200 000 (n=1287)	≤ High school (n=1725)	Some College (n=3080)	Bachelor (n=3015)	Post Graduate Degree (n=4044)	severely underweight (n=45)	underweight (n=117)	normal weight (n=6885)	overweight (n=2307)	obese (n=2219)
Any	10032	5310 (52.9)	4722 (47.1)	5612 (55.9)	1243 (12.4)	1917 (19.1)	224 (2.2)	9502 (94.7)	528 (5.3)	1236 (12.3)	1305 (13)	2750 (27.4)	3213 (32)	1260 (12.6)	1119 (11.2)	2346 (23.4)	2718 (27.1)	3838 (38.3)	32 (0.3)	96 (1)	6008 (59.9)	1934 (19.3)	1728 (17.2)
ballet, dance	2994	294 (9.8)	2700 (90.2)	1670 (55.8)	381 (12.7)	553 (18.5)	66 (2.2)	2846 (95.1)	146 (4.9)	312 (10.4)	352 (11.8)	826 (27.6)	1035 (34.6)	396 (13.2)	271 (9.1)	610 (20.4)	851 (28.4)	1261 (42.1)	7 (0.2)	25 (0.8)	1842 (61.5)	578 (19.3)	476 (15.9)
baseball, softball	3220	2305 (71.6)	915 (28.4)	2173 (67.5)	245 (7.6)	473 (14.7)	34 (1.1)	3162 (98.2)	57 (1.8)	223 (6.9)	322 (10.0)	914 (28.4)	1212 (37.6)	473 (14.7)	225 (7)	710 (22)	972 (30.2)	1311 (40.7)	10 (0.3)	19 (0.6)	1954 (60.7)	645 (20)	522 (16.2)
basketball	3136	2202 (70.2)	934 (29.8)	1739 (55.5)	541 (17.3)	442 (14.1)	64 (2.0)	2949 (94.1)	186 (5.9)	382 (12.2)	337 (10.8)	801 (25.5)	1047 (33.4)	483 (15.4)	325 (10.4)	652 (20.8)	852 (27.2)	1305 (41.6)	7 (0.2)	19 (0.6)	1882 (60)	606 (19.3)	548 (17.5)
climbing	413	225 (54.5)	188 (45.5)	254 (61.5)	61 (14.8)	48 (11.6)	10 (2.4)	224 (54.2)	189 (45.8)	54 (13.1)	40 (9.7)	99 (24.0)	149 (36.1)	56 (13.6)	51 (12.3)	64 (15.5)	103 (24.9)	195 (47.2)	0 (0)	5 (1.2)	267 (64.6)	72 (17.4)	58 (14)
football	1384	1302 (94.1)	82 (5.9)	642 (46.4)	394 (28.5)	192 (13.9)	10 (0.7)	1276 (92.3)	106 (7.7)	271 (19.6)	205 (14.8)	340 (24.6)	369 (26.7)	149 (10.8)	241 (17.4)	403 (29.1)	350 (25.3)	389 (28.1)	2 (0.1)	8 (0.6)	756 (54.6)	278 (20.1)	304 (22)
gymnastics	2635	516 (19.6)	2119 (80.4)	1719 (65.2)	199 (7.6)	376 (14.3)	66 (2.5)	2447 (92.9)	187 (7.1)	167 (6.3)	244 (9.3)	732 (27.8)	984 (37.3)	450 (17.1)	143 (5.4)	463 (17.6)	804 (30.5)	1224 (46.5)	6 (0.2)	29 (1.1)	1788 (67.9)	474 (18)	295 (11.2)
horseback riding, polo	458	125 (27.3)	333 (72.7)	317 (69.2)	29 (6.3)	66 (14.4)	9 (2.0)	270 (59.2)	186 (40.8)	34 (7.4)	43 (9.4)	122 (26.6)	153 (33.4)	88 (19.2)	28 (6.1)	97 (21.2)	136 (29.7)	197 (43)	3 (0.7)	4 (0.9)	271 (59.2)	94 (20.5)	74 (16.2)
ice/inline skating	687	245 (35.7)	442 (64.3)	437 (63.6)	42 (6.1)	117 (17.0)	30 (4.4)	474 (69.1)	212 (30.9)	62 (9.0)	64 (9.3)	180 (26.2)	253 (36.8)	121 (17.6)	49 (7.1)	115 (16.7)	188 (27.4)	335 (48.8)	3 (0.4)	6 (0.9)	447 (65.1)	134 (19.5)	85 (12.4)
martial arts	2076	1410 (67.9)	666 (32.1)	1181 (56.9)	176 (8.5)	389 (18.7)	65 (3.1)	1955 (94.2)	120 (5.8)	182 (8.8)	255 (12.3)	569 (27.4)	735 (35.4)	289 (13.9)	126 (6.1)	455 (21.9)	592 (28.5)	898 (43.3)	10 (0.5)	25 (1.2)	1173 (56.5)	410 (19.7)	417 (20.1)
skateboarding	497	366 (73.6)	131 (26.4)	250 (50.3)	51 (10.3)	125 (25.2)	10 (2.0)	126 (25.4)	370 (74.6)	91 (18.3)	75 (15.1)	115 (23.1)	146 (29.4)	51 (10.3)	75 (15.1)	137 (27.6)	131 (26.4)	154 (31)	1 (0.2)	2 (0.4)	296 (59.6)	91 (18.3)	95 (19.1)
skiing, snowboarding	961	535 (55.7)	426 (44.3)	798 (83.0)	13 (1.4)	48 (5.0)	20 (2.1)	488 (50.8)	472 (49.2)	15 (1.6)	29 (3.0)	191 (19.9)	425 (44.2)	279 (29.0)	13 (1.4)	69 (7.2)	276 (28.7)	603 (62.7)	2 (0.2)	11 (1.1)	685 (71.3)	164 (17.1)	83 (8.6)
soccer	4868	2960 (60.8)	1908 (39.2)	3111 (63.9)	295 (6.1)	873 (17.9)	84 (1.7)	4709 (96.8)	155 (3.2)	388 (8.0)	484 (9.9)	1307 (26.9)	1795 (36.9)	776 (15.9)	344 (7.1)	867 (17.8)	1406 (28.9)	2246 (46.1)	14 (0.3)	48 (1)	3072 (63.1)	910 (18.7)	704 (14.5)
swimming,water polo	3846	1905 (49.5)	1941 (50.5)	2248 (58.5)	414 (10.8)	664 (17.3)	126 (3.3)	2836 (73.8)	1005 (26.2)	378 (9.8)	391 (10.2)	938 (24.4)	1417 (36.8)	627 (16.3)	304 (7.9)	676 (17.6)	1077 (28)	1786 (46.4)	7 (0.2)	38 (1)	2340 (60.8)	754 (19.6)	623 (16.2)
tennis	774	411 (53.1)	363 (46.9)	495 (64.0)	46 (6.0)	122 (15.8)	33 (4.3)	647 (83.7)	126 (16.3)	33 (4.3)	50 (6.5)	140 (18.1)	285 (36.8)	249 (32.2)	27 (3.5)	70 (9)	216 (27.9)	461 (59.6)	1 (0.1)	7 (0.9)	514 (66.4)	139 (18)	97 (12.5)
running, cross-country	826	387 (46.9)	439 (53.1)	497 (60.2)	120 (14.5)	111 (13.4)	9 (1.1)	752 (91.6)	69 (8.4)	63 (7.6)	73 (8.8)	238 (28.8)	302 (36.6)	132 (16.0)	65 (7.9)	135 (16.3)	212 (25.7)	414 (50.1)	2 (0.2)	8 (1)	577 (69.9)	145 (17.6)	70 (8.5)
Note: The percentage in the bracket is the percentage of the number of each subgroup in the total number of each kind of sports.The categories of BMI are defined according to WHO 2007 BMI-for-Age Table，which takes age and sex into consideration.

### Sheet: S3
Significant neural correlates of exercise dosage
dosage measure	exercise type	brain measure modality	brain measures	Estimate	Standard error	z-score	p value	FDR corrected p value
previous participation	soccer	cortical area	Cortical area in mm^2 of APARC ROI lh-transversetemporal	-5.81769	1.44317	-4.03117	5.59e-05	0.00380216
previous participation	baseball/softball	connectivity between and within cortical functional networks	Average correlation between retrosplenial temporal network and salience network	0.0104302	0.00303895	3.43215	0.00060181	0.0469412
previous participation	football	connectivity between and within cortical functional networks	Average correlation between dorsal attention network and visual network	-0.00923115	0.00247237	-3.73373	0.000189868	0.00740487
previous participation	football	connectivity between and within cortical functional networks	Average correlation between dorsal attention network and ventral attention network	0.00723952	0.00216496	3.34395	0.000829363	0.0129381
previous participation	football	connectivity between and within cortical functional networks	Average correlation between default network and dorsal attention network	0.00746787	0.00218746	3.41394	0.000643168	0.012906
previous participation	football	connectivity between and within cortical functional networks	Average correlation between fronto-parietal network and sensorimotor hand network	-0.0067948	0.00199487	-3.40614	0.000661848	0.012906
previous participation	football	connectivity between and within cortical functional networks	Average correlation between sensorimotor hand network and sensorimotor hand network	0.0132677	0.0033527	3.95731	7.63983e-05	0.00595907
previous participation	skiing	connectivity between and within cortical functional networks	Average correlation between auditory network and dorsal attention network	-0.00958918	0.0024179	-3.96592	7.49531e-05	0.00584634
cumulative years	football	subcortical volume	Volume in mm^3 of ASEG ROI left-hippocampus	-15.3604	4.66553	-3.29231	0.0010238	0.0368567
cumulative years	baseketball	connectivity between and within cortical functional networks	Average correlation between cingulo-parietal network and ventral attention network	-0.00494671	0.00138707	-3.56631	0.000369279	0.00960125
cumulative years	baseketball	connectivity between and within cortical functional networks	Average correlation between cingulo-opercular network and dorsal attention network	0.00344767	0.000863197	3.99408	6.71e-05	0.00357326
cumulative years	baseketball	connectivity between and within cortical functional networks	Average correlation between sensorimotor hand network and sensorimotor hand network	0.00546076	0.00139332	3.91924	9.16e-05	0.00357326
months per year	baseball/softball	cortical volume	Cortical volume in mm^3 of APARC ROI lh-inferiorparietal	59.3083	17.2772	3.43274	0.000607261	0.0206469
months per year	baseball/softball	cortical volume	Cortical volume in mm^3 of APARC ROI rh-inferiorparietal	75.1197	19.039	3.94557	8.16e-05	0.00555048
months per year	baseketball	connectivity between cortical functional networks and subcortical structures	Average correlation between sensorimotor mouth network and ASEG ROI left-ventraldc	-0.00497121	0.00115909	-4.28889	1.87e-05	0.00426577
days per week	baseketball	cortical thickness	Cortical thickness in mm of APARC ROI lh-inferiortemporal	0.00834074	0.00278794	2.99173	0.00279855	0.0331923
days per week	baseketball	cortical thickness	Cortical thickness in mm of APARC ROI lh-lingual	0.00703685	0.00232438	3.02741	0.00248927	0.0331923
days per week	baseketball	cortical thickness	Cortical thickness in mm of APARC ROI lh-medialorbitofrontal	0.00852056	0.00302464	2.81705	0.00488122	0.0331923
days per week	baseketball	cortical thickness	Cortical thickness in mm of APARC ROI lh-parsorbitalis	0.0112837	0.00393355	2.86858	0.00415451	0.0331923
days per week	baseketball	cortical thickness	Cortical thickness in mm of APARC ROI lh-rostralanteriorcingulate	0.0112386	0.00369809	3.03903	0.00239567	0.0331923
days per week	baseketball	cortical thickness	Cortical thickness in mm of APARC ROI rh-fusiform	0.00680121	0.00229401	2.96477	0.00305504	0.0331923
days per week	baseketball	cortical thickness	Cortical thickness in mm of APARC ROI rh-inferiortemporal	0.00943619	0.00264512	3.5674	0.000366684	0.0249345
days per week	baseketball	cortical thickness	Cortical thickness in mm of APARC ROI rh-lateralorbitofrontal	0.00799223	0.00278835	2.86629	0.00418467	0.0331923
days per week	baseketball	cortical thickness	Cortical thickness in mm of APARC ROI rh-medialorbitofrontal	0.00898229	0.00316352	2.83934	0.00455399	0.0331923
days per week	baseketball	cortical thickness	Cortical thickness in mm of APARC ROI rh-parsopercularis	0.00755812	0.00267751	2.82282	0.00479447	0.0331923
days per week	baseketball	cortical thickness	Cortical thickness in mm of APARC ROI rh-parstriangularis	0.00761782	0.00279918	2.72145	0.00654068	0.0404333
days per week	baseketball	cortical thickness	Cortical thickness in mm of APARC ROI rh-insula	0.00751528	0.00284205	2.64431	0.00823229	0.0466497
days per week	baseball/softball	cortical volume	Cortical volume in mm^3 of APARC ROI lh-pericalcarine	25.0477	8.15251	3.07239	0.00214312	0.0485774
days per week	baseball/softball	cortical volume	Cortical volume in mm^3 of APARC ROI lh-precuneus	86.3714	25.4987	3.38729	0.000715522	0.0461741
days per week	baseball/softball	cortical volume	Cortical volume in mm^3 of APARC ROI rh-rostralmiddlefrontal	136.663	42.6181	3.20668	0.00135806	0.0461741
days per week	baseketball	cortical volume	Cortical volume in mm^3 of APARC ROI rh-medialorbitofrontal	47.8012	11.9395	4.0036	6.4e-05	0.0043538
days per week	soccer	connectivity between cortical functional networks and subcortical structures	Average correlation between dorsal attention network and ASEG ROI right-putamen	0.00820999	0.0022068	3.72032	0.000201999	0.0460558
duration per session	baseball/softball	subcortical volume	Volume in mm^3 of ASEG ROI CC-Mid_Posterior	1.31361	0.42879	3.06354	0.00220738	0.0392194
duration per session	baseball/softball	subcortical volume	Volume in mm^3 of ASEG ROI CC-Mid_Anterior	1.84556	0.588699	3.13498	0.00173577	0.0392194
duration per session	baseketball	connectivity between and within cortical functional networks	Average correlation between default network and retrosplenial temporal network	0.003558	0.00105033	3.3875	0.000717592	0.0422039
duration per session	baseketball	connectivity between and within cortical functional networks	Average correlation between fronto-parietal network and retrosplenial temporal network	0.00317223	0.000969327	3.27262	0.00108215	0.0422039
duration per session	skiing	connectivity between cortical functional networks and subcortical structures	Average correlation between dorsal attention network and ASEG ROI right-thalamus-proper	-0.00730462	0.00194353	-3.75843	0.000187095	0.0213289
duration per session	skiing	connectivity between cortical functional networks and subcortical structures	Average correlation between fronto-parietal network and ASEG ROI brain-stem	-0.00724904	0.00192235	-3.77093	0.000177787	0.0213289
amount per week	football	cortical area	Cortical area in mm^2 of APARC ROI rh-parsorbitalis	-2.72609	0.768316	-3.54814	0.000405523	0.0275755
amount per week	baseketball	connectivity between and within cortical functional networks	Average correlation between fronto-parietal network and retrosplenial temporal network	0.00294577	0.000839611	3.50849	0.00045956	0.0358457
age of starting exercising	baseball/softball	cortical thickness	Cortical thickness in mm of APARC ROI lh-Banks of Superior Temporal Sulcus	-0.00452545	0.0017313	-2.6139	0.00900117	0.0345762
age of starting exercising	baseball/softball	cortical thickness	Cortical thickness in mm of APARC ROI lh-cuneus	-0.00755627	0.00154892	-4.87841	1.13e-06	7.68398e-05
age of starting exercising	baseball/softball	cortical thickness	Cortical thickness in mm of APARC ROI lh-lateraloccipital	-0.00342128	0.00127588	-2.6815	0.00737157	0.0313516
age of starting exercising	baseball/softball	cortical thickness	Cortical thickness in mm of APARC ROI lh-lateralorbitofrontal	-0.00615705	0.00160342	-3.83995	0.000125783	0.00252201
age of starting exercising	baseball/softball	cortical thickness	Cortical thickness in mm of APARC ROI lh-lingual	-0.00410593	0.00134106	-3.06171	0.00222151	0.013733
age of starting exercising	baseball/softball	cortical thickness	Cortical thickness in mm of APARC ROI lh-middletemporal	-0.00423849	0.00176291	-2.40426	0.0162704	0.0493844
age of starting exercising	baseball/softball	cortical thickness	Cortical thickness in mm of APARC ROI lh-pericalcarine	-0.00469077	0.00147855	-3.17254	0.00152729	0.0115395
age of starting exercising	baseball/softball	cortical thickness	Cortical thickness in mm of APARC ROI lh-insula	-0.00407666	0.00146376	-2.78505	0.00538775	0.0280706
age of starting exercising	baseball/softball	cortical thickness	Cortical thickness in mm of APARC ROI rh-caudalanteriorcingulate	-0.00523166	0.00218476	-2.39462	0.0167035	0.0493844
age of starting exercising	baseball/softball	cortical thickness	Cortical thickness in mm of APARC ROI rh-cuneus	-0.00594971	0.00160942	-3.69681	0.00022253	0.00252201
age of starting exercising	baseball/softball	cortical thickness	Cortical thickness in mm of APARC ROI rh-inferiorparietal	-0.00336452	0.00133561	-2.51909	0.0118216	0.0407322
age of starting exercising	baseball/softball	cortical thickness	Cortical thickness in mm of APARC ROI rh-lateralorbitofrontal	-0.00651145	0.00164602	-3.95587	7.82e-05	0.00252201
age of starting exercising	baseball/softball	cortical thickness	Cortical thickness in mm of APARC ROI rh-lingual	-0.0051121	0.00135361	-3.77664	0.000162252	0.00252201
age of starting exercising	baseball/softball	cortical thickness	Cortical thickness in mm of APARC ROI rh-medialorbitofrontal	-0.00480027	0.00179027	-2.68131	0.00737684	0.0313516
age of starting exercising	baseball/softball	cortical thickness	Cortical thickness in mm of APARC ROI rh-middletemporal	-0.00407373	0.00162018	-2.51437	0.01198	0.0407322
age of starting exercising	baseball/softball	cortical thickness	Cortical thickness in mm of APARC ROI rh-paracentral	-0.00509679	0.00150909	-3.3774	0.00074168	0.00720489
age of starting exercising	baseball/softball	cortical thickness	Cortical thickness in mm of APARC ROI rh-parsorbitalis	-0.00700826	0.00211828	-3.30847	0.000949853	0.00807375
age of starting exercising	baseball/softball	cortical thickness	Cortical thickness in mm of APARC ROI rh-pericalcarine	-0.00553473	0.001493	-3.70713	0.000213639	0.00252201
age of starting exercising	baseball/softball	cortical thickness	Cortical thickness in mm of APARC ROI rh-postcentral	-0.00405515	0.00155483	-2.6081	0.00915252	0.0345762
age of starting exercising	baseball/softball	cortical thickness	Cortical thickness in mm of APARC ROI rh-precuneus	-0.00328809	0.00136322	-2.412	0.0159294	0.0493844
age of starting exercising	baseball/softball	cortical thickness	Cortical thickness in mm of APARC ROI rh-rostralmiddlefrontal	-0.00417894	0.00145999	-2.8623	0.00423656	0.0240072
age of starting exercising	baseball/softball	cortical thickness	Cortical thickness in mm of APARC ROI rh-superiorparietal	-0.00367847	0.00133173	-2.76217	0.00577924	0.0280706
age of starting exercising	baseball/softball	cortical thickness	Cortical thickness in mm of APARC ROI rh-insula	-0.00508701	0.00163802	-3.10559	0.00191862	0.0130466
age of starting exercising	baseketball	cortical thickness	Cortical thickness in mm of APARC ROI lh-cuneus	-0.0048534	0.00183663	-2.64255	0.00827539	0.0472332
age of starting exercising	baseketball	cortical thickness	Cortical thickness in mm of APARC ROI lh-lingual	-0.00413828	0.00157205	-2.63241	0.00852546	0.0472332
age of starting exercising	baseketball	cortical thickness	Cortical thickness in mm of APARC ROI lh-medialorbitofrontal	-0.00604304	0.00205073	-2.94678	0.00323863	0.0472332
age of starting exercising	baseketball	cortical thickness	Cortical thickness in mm of APARC ROI lh-paracentral	-0.00487467	0.00186569	-2.61279	0.00902988	0.0472332
age of starting exercising	baseketball	cortical thickness	Cortical thickness in mm of APARC ROI lh-postcentral	-0.00490734	0.00174265	-2.81603	0.00489691	0.0472332
age of starting exercising	baseketball	cortical thickness	Cortical thickness in mm of APARC ROI lh-precuneus	-0.0046957	0.00150552	-3.11899	0.00183366	0.0472332
age of starting exercising	baseketball	cortical thickness	Cortical thickness in mm of APARC ROI lh-superiorparietal	-0.00483572	0.00153269	-3.15506	0.00162214	0.0472332
age of starting exercising	baseketball	cortical thickness	Cortical thickness in mm of APARC ROI rh-inferiorparietal	-0.00410348	0.00153497	-2.67333	0.007555	0.0472332
age of starting exercising	baseketball	cortical thickness	Cortical thickness in mm of APARC ROI rh-middletemporal	-0.00500345	0.00186725	-2.67959	0.0074158	0.0472332
age of starting exercising	baseketball	cortical thickness	Cortical thickness in mm of APARC ROI rh-parsorbitalis	-0.00748485	0.00252522	-2.96404	0.00306252	0.0472332
age of starting exercising	baseketball	cortical thickness	Cortical thickness in mm of APARC ROI rh-postcentral	-0.00517677	0.00182308	-2.83958	0.00455102	0.0472332
age of starting exercising	baseketball	cortical thickness	Cortical thickness in mm of APARC ROI rh-precuneus	-0.00428416	0.00161112	-2.65911	0.00788088	0.0472332
age of starting exercising	baseketball	cortical thickness	Cortical thickness in mm of APARC ROI rh-supramarginal	-0.00489549	0.00172485	-2.83821	0.00457071	0.0472332
age of starting exercising	soccer	cortical thickness	Cortical thickness in mm of APARC ROI lh-fusiform	-0.00280108	0.00103043	-2.71835	0.00658729	0.0497707
age of starting exercising	soccer	cortical thickness	Cortical thickness in mm of APARC ROI lh-lingual	-0.00291354	0.00103489	-2.81531	0.00489554	0.0416121
age of starting exercising	soccer	cortical thickness	Cortical thickness in mm of APARC ROI lh-postcentral	-0.00411641	0.00117935	-3.49039	0.000487181	0.0110428
age of starting exercising	soccer	cortical thickness	Cortical thickness in mm of APARC ROI rh-caudalanteriorcingulate	-0.00597915	0.00176036	-3.39655	0.000688777	0.0117092
age of starting exercising	soccer	cortical thickness	Cortical thickness in mm of APARC ROI rh-lingual	-0.00332215	0.00106126	-3.13037	0.00175764	0.0219076
age of starting exercising	soccer	cortical thickness	Cortical thickness in mm of APARC ROI rh-middletemporal	-0.00400983	0.00129254	-3.10228	0.00193303	0.0219076
age of starting exercising	soccer	cortical thickness	Cortical thickness in mm of APARC ROI rh-postcentral	-0.00506112	0.00123233	-4.10696	4.08e-05	0.00277724
age of starting exercising	soccer	cortical thickness	Cortical thickness in mm of APARC ROI rh-precuneus	-0.0031475	0.00106032	-2.96845	0.00300985	0.0292386
age of starting exercising	soccer	cortical thickness	Cortical thickness in mm of APARC ROI rh-rostralanteriorcingulate	-0.00630186	0.00175389	-3.59308	0.000330687	0.0110428
age of starting exercising	baseball/softball	cortical volume	Cortical volume in mm^3 of APARC ROI lh-inferiorparietal	-79.4553	20.5972	-3.85758	0.000117107	0.00796326
age of starting exercising	baseball/softball	cortical volume	Cortical volume in mm^3 of APARC ROI rh-inferiorparietal	-76.3402	22.5654	-3.38306	0.000726733	0.0247089
age of starting exercising	baseball/softball	cortical volume	Cortical volume in mm^3 of APARC ROI rh-lateralorbitofrontal	-26.4538	8.64261	-3.06085	0.00222813	0.0378782
age of starting exercising	baseball/softball	cortical volume	Cortical volume in mm^3 of APARC ROI rh-parsorbitalis	-13.4248	4.36319	-3.07683	0.00211314	0.0378782
age of starting exercising	baseketball	cortical volume	Cortical volume in mm^3 of APARC ROI lh-cuneus	-19.4746	6.60999	-2.94625	0.00324378	0.0303854
age of starting exercising	baseketball	cortical volume	Cortical volume in mm^3 of APARC ROI lh-lateralorbitofrontal	-31.2766	9.42612	-3.31807	0.000918117	0.0159439
age of starting exercising	baseketball	cortical volume	Cortical volume in mm^3 of APARC ROI lh-medialorbitofrontal	-21.9652	8.65045	-2.53919	0.0111671	0.0474603
age of starting exercising	baseketball	cortical volume	Cortical volume in mm^3 of APARC ROI lh-parsorbitalis	-11.2162	4.20981	-2.6643	0.00776135	0.0416222
age of starting exercising	baseketball	cortical volume	Cortical volume in mm^3 of APARC ROI lh-postcentral	-52.9803	18.1687	-2.91601	0.00357475	0.0303854
age of starting exercising	baseketball	cortical volume	Cortical volume in mm^3 of APARC ROI lh-rostralmiddlefrontal	-74.4483	25.2797	-2.94499	0.00325718	0.0303854
age of starting exercising	baseketball	cortical volume	Cortical volume in mm^3 of APARC ROI lh-superiorfrontal	-77.3629	28.4486	-2.7194	0.00658156	0.040686
age of starting exercising	baseketball	cortical volume	Cortical volume in mm^3 of APARC ROI lh-insula	-21.2185	8.15706	-2.60125	0.00933829	0.0423336
age of starting exercising	baseketball	cortical volume	Cortical volume in mm^3 of APARC ROI rh-lateralorbitofrontal	-27.0104	9.8217	-2.75007	0.00599777	0.040686
age of starting exercising	baseketball	cortical volume	Cortical volume in mm^3 of APARC ROI rh-medialorbitofrontal	-21.2752	8.09256	-2.62898	0.00861297	0.0418344
age of starting exercising	baseketball	cortical volume	Cortical volume in mm^3 of APARC ROI rh-paracentral	-26.8964	9.65733	-2.78508	0.00538908	0.040686
age of starting exercising	baseketball	cortical volume	Cortical volume in mm^3 of APARC ROI rh-parsorbitalis	-13.5153	5.08882	-2.65588	0.00795719	0.0416222
age of starting exercising	baseketball	cortical volume	Cortical volume in mm^3 of APARC ROI rh-postcentral	-58.824	17.4605	-3.36899	0.000764994	0.0159439
age of starting exercising	baseketball	cortical volume	Cortical volume in mm^3 of APARC ROI rh-rostralmiddlefrontal	-85.974	25.9567	-3.3122	0.000937875	0.0159439
age of starting exercising	baseketball	cortical volume	Cortical volume in mm^3 of APARC ROI rh-supramarginal	-72.3966	21.118	-3.4282	0.000616797	0.0159439
age of starting exercising	baseketball	cortical volume	Cortical volume in mm^3 of APARC ROI rh-frontalpole	-8.58914	2.8451	-3.01893	0.0025607	0.0303854
age of starting exercising	soccer	cortical volume	Cortical volume in mm^3 of APARC ROI lh-lateraloccipital	-36.5935	12.9775	-2.81977	0.00482843	0.0364815
age of starting exercising	soccer	cortical volume	Cortical volume in mm^3 of APARC ROI lh-lateralorbitofrontal	-17.7934	6.44934	-2.75895	0.00582322	0.0395979
age of starting exercising	soccer	cortical volume	Cortical volume in mm^3 of APARC ROI lh-middletemporal	-50.9108	11.9937	-4.2448	2.24e-05	0.000760225
age of starting exercising	soccer	cortical volume	Cortical volume in mm^3 of APARC ROI lh-paracentral	-16.0597	5.3856	-2.98197	0.00288066	0.0279836
age of starting exercising	soccer	cortical volume	Cortical volume in mm^3 of APARC ROI lh-insula	-15.8651	5.42791	-2.92287	0.00348632	0.0296337
age of starting exercising	soccer	cortical volume	Cortical volume in mm^3 of APARC ROI rh-inferiortemporal	-42.8689	13.035	-3.28875	0.00101468	0.0137997
age of starting exercising	soccer	cortical volume	Cortical volume in mm^3 of APARC ROI rh-medialorbitofrontal	-17.2283	5.4159	-3.18107	0.00147819	0.0167528
age of starting exercising	soccer	cortical volume	Cortical volume in mm^3 of APARC ROI rh-middletemporal	-50.0166	11.721	-4.26725	2.02e-05	0.000760225
age of starting exercising	soccer	cortical volume	Cortical volume in mm^3 of APARC ROI rh-postcentral	-42.8812	11.7609	-3.64607	0.0002695	0.00610868
age of starting exercising	soccer	cortical volume	Cortical volume in mm^3 of APARC ROI rh-supramarginal	-47.5507	14.0757	-3.3782	0.000736431	0.0125193
age of starting exercising	baseketball	connectivity between and within cortical functional networks	Average correlation between cingulo-parietal network and ventral attention network	0.00490292	0.0012896	3.80189	0.000147237	0.0114845
age of starting exercising	baseketball	connectivity between and within cortical functional networks	Average correlation between sensorimotor hand network and sensorimotor hand network	-0.00468865	0.00129593	-3.61797	0.000303701	0.0118444
